# SARS-CoV-2 RT-qPCR testing of pooled saliva samples: a case study of 824 asymptomatic individuals and a questionnaire survey in Japan

**DOI:** 10.1101/2022.02.02.22269880

**Authors:** Junna Oba, Hiroaki Taniguchi, Masae Sato, Masaki Takanashi, Moe Yokemura, Yasunori Sato, Hiroshi Nishihara

## Abstract

From the beginning of the COVID-19 pandemic, the demand for diagnostic and screening tests has exceeded supply. Although the proportion of vaccinated people has increased in wealthier countries, breakthrough infections have occurred amid the emergence of new variants. Pooled-sample COVID-19 testing using saliva has been proposed as an efficient, inexpensive, and non-invasive method to allow larger-scale testing, especially in a screening setting. In this study, we aimed to evaluate pooled RT-qPCR saliva testing and to compare the results with individual tests.

Employees of Philips Japan, Ltd. were recruited to participate in COVID-19 screening from October to December 2020. Asymptomatic individuals (n=824) submitted self-collected saliva samples. Samples were tested for the presence of SARS-CoV-2 by RT-qPCR in both 10-sample pools and individual tests. We also surveyed participants regarding their thoughts and behaviors after the PCR screening project.

Two of the 824 individuals were positive by RT-qPCR. In the pooled testing, one of these two had no measurable Ct value, but showed an amplification trend at the end of the PCR cycle. Both positive individuals developed cold-like symptoms, but neither required hospitalization. Of the 824 participants, 471 responded to our online questionnaire. Overall, while respondents agreed that PCR screening should be performed regularly, the majority were willing to undergo PCR testing only when it was provided for free or at low cost.

In conclusion, pooled testing of saliva samples can support frequent large-scale screening that is rapid, efficient, and inexpensive.
