## Supplemental Table 1 to Table 4, and will be used for the link to the file on the preprint site. for "SARS-CoV-2 RT-qPCR testing of pooled saliva samples: a case study of 824 asymptomatic individuals and a questionnaire survey in Japan"

### Sheet: Table S1
Table S1. Comparison of cycle thresholds between original and pooled SARS-CoV-2-positive samples
Sample Name	Individual PCR			10-sample pool PCR				20-sample pool PCR
	Ct	Interpretation		Ct	Interpretation	Ct difference		Ct	Interpretation	Ct difference
P1	26.4	Positive		30.7*	Positive	4.3		Not tested
P2	34	Positive		37.1*	Positive	3.1		Not tested
P3	22.7	Positive		26.1**	Positive	3.4		28.2**	Positive	5.5
P4	34.8	Positive		37.3**	Positive	2.5		37.8**	Positive	3
*For P1 and P2, each sample was first mixed with nine known negative samples, then inactivated with Solution A before PCR.
**For P3 and P4, each sample was first inactivated with Solution A, then mixed with other samples before PCR.

### Sheet: Table S2
Table S2. Demographic characteristics of responders, questionnaire responses and sex difference
Questionnaire/Response	Total		Male		Female		Gender difference
	N	%	N	%	N	%	𝗉	Statistical method
Overall	471	100	358	100	113	100
Age							0.78	a
20-29	23	4.88323	17	4.7486	6	5.30973
30-39	117	24.8408	91	25.419	26	23.0088
40-49	198	42.0382	151	42.1788	47	41.5929
50-59	113	23.9915	82	22.905	31	27.4336
60-69	20	4.24628	17	4.7486	3	2.65487
Location							0.0004998	a
Tokyo	124	26.327	71	19.8324	53	46.9027
Kanagawa	66	14.0127	52	14.5251	14	12.3894
Saitama	48	10.1911	36	10.0559	12	10.6195
Hokkaido	35	7.431	32	8.93855	3	2.65487
Fukuoka	32	6.79406	30	8.37989	2	1.76991
Osaka	31	6.58174	27	7.5419	4	3.53982
Miyagi	28	5.9448	24	6.70391	4	3.53982
Aichi	26	5.52017	23	6.42458	3	2.65487
Chiba	25	5.30786	20	5.58659	5	4.42478
Hiroshima	19	4.03397	15	4.18994	4	3.53982
Hyogo	15	3.18471	12	3.35196	3	2.65487
Shizuoka	4	0.849257	3	0.837989	1	0.884956
Gifu	3	0.636943	2	0.558659	1	0.884956
Ibaraki	3	0.636943	3	0.837989	0	0
Kyoto	2	0.424628	1	0.27933	1	0.884956
Yamanashi	2	0.424628	1	0.27933	1	0.884956
Kumamoto	1	0.212314	1	0.27933	0	0
Nagasaki	1	0.212314	1	0.27933	0	0
Nara	1	0.212314	1	0.27933	0	0
Okayama	1	0.212314	1	0.27933	0	0
Saga	1	0.212314	0	0	1	0.884956
Shiga	1	0.212314	1	0.27933	0	0
Tochigi	1	0.212314	1	0.27933	0	0
Yamagata	1	0.212314	0	0	1	0.884956
Q1. Did you travel to other prefectures within two weeks before testing?							0.2206	b
Yes	175	37.155	139	38.8268	36	31.8584
No	296	62.845	219	61.1732	77	68.1416
Q2. What did you feel after seeing the result?							0.7721	a
Relieved	376	79.8301	287	80.1676	89	78.7611
Worried	3	0.636943	2	0.558659	1	0.884956
Neither	92	19.5329	69	19.2737	23	20.354
Q3. Have you taken other SARS-CoV-2 PCR tests after this screening?							0.007822	b
Yes	93	19.7452	81	22.6257	12	10.6195
No	378	80.2548	277	77.3743	101	89.3805
Q4. Has your awareness been changed after participating in this screening project?							0.1612	b
Yes	132	28.0255	94	26.257	38	33.6283
No	339	71.9745	264	73.743	75	66.3717
Q4-1.For those who answered yes to Q4, please give more details. (N=132)							0.03623	a
Became more aware of infection prevention	81	61.3636	61	64.8936	20	52.6316
Learned that PCR testing was easy	23	17.4242	15	15.9574	8	21.0526
PCR testing should be performed regularly	19	14.3939	15	15.9574	4	10.5263
Negative PCR test is temporary/PCR is not 100% accurate	8	6.06061	2	2.12766	6	15.7895
Imponderable answer	1	0.757576	1	1.06383	0	0
Q5. Have you, your family member, or someone close contracted COVID-19 after the screening program?							0.3586	b
Yes	27	5.73248	23	6.42458	4	3.53982
No	444	94.2675	335	93.5754	109	96.4602
Q5-1. For those answered yes to Q5, please provide information on who contracted COVID-19. (N=27)							0.7443	a
Self	1	3.7037	1	4.34783	0	0
Family member or partner who lived together	4	14.8148	3	13.0435	1	25
Family member or relative who did not live together	4	14.8148	3	13.0435	1	25
Friend	6	22.2222	5	21.7391	1	25
Colleague/acquaintance at the workplace	12	44.4444	11	47.8261	1	25
Q6. Do you think that routine PCR screening should be put into practice at the workplace?							0.3839	a
Yes	454	96.3907	343	95.8101	111	98.2301
No	17	3.60934	15	4.18994	2	1.76991
Q6-1. For those who answered yes to the above, how much would you be willing to pay for a test? (N=454)							0.6347	a
Nothing (won't get tested unless it is free)	166	36.5639	129	37.6093	37	33.3333
Less than 1,999 JPN	218	48.0176	163	47.5219	55	49.5495
2,000 ~ 4,999 JPN	58	12.7753	42	12.2449	16	14.4144
5,000 ~ 9,999 JPN	4	0.881057	4	1.16618	0	0
More than 10,000 JPN if necessary	8	1.76211	5	1.45773	3	2.7027
a, Fisher's Exact Test; b, Pearson's Chi-squared test with Yates' continuity correction

### Sheet: Table S3
Table S3. Daily numbers* of PCR tests, confirmed cases, and positivity ratse in Japan, October-December 2020
Date	Number of PCR tests	Daily_Cases	Positivity (Daily cases/Number of PCR Tests*100)(%)
2020-10-01	17671	1238	7.00583
2020-10-02	21860	1074	4.91308
2020-10-03	13684	1124	8.21397
2020-10-04	4928	788	15.9903
2020-10-05	21865	538	2.46055
2020-10-06	20435	990	4.84463
2020-10-07	21401	1004	4.69137
2020-10-08	21397	1246	5.82325
2020-10-09	19697	1188	6.03138
2020-10-10	10803	1332	12.3299
2020-10-11	5077	862	16.9785
2020-10-12	23235	544	2.3413
2020-10-13	19828	982	4.95259
2020-10-14	21837	1100	5.03732
2020-10-15	20737	1406	6.78015
2020-10-16	20701	1266	6.11565
2020-10-17	9896	1222	12.3484
2020-10-18	5123	844	16.4747
2020-10-19	21920	626	2.85584
2020-10-20	15486	950	6.13457
2020-10-21	22144	1222	5.51842
2020-10-22	23418	1218	5.20113
2020-10-23	22880	1484	6.48601
2020-10-24	13211	1424	10.7789
2020-10-25	5427	972	17.9104
2020-10-26	22602	802	3.54836
2020-10-27	25714	1292	5.0245
2020-10-28	23064	1448	6.27818
2020-10-29	20504	1606	7.83262
2020-10-30	21782	1534	7.04251
2020-10-31	11398	1732	15.1956
2020-11-01	6214	1206	19.4078
2020-11-02	21535	960	4.45786
2020-11-03	7477	1720	23.0039
2020-11-04	21840	1212	5.54945
2020-11-05	29533	2092	7.0836
2020-11-06	28237	2274	8.05326
2020-11-07	13460	2602	19.3314
2020-11-08	8004	1868	23.3383
2020-11-09	25476	1540	6.04491
2020-11-10	25179	2552	10.1354
2020-11-11	33681	3080	9.14462
2020-11-12	29912	3248	10.8585
2020-11-13	24038	3406	14.1692
2020-11-14	16651	3442	20.6714
2020-11-15	9127	2856	31.2918
2020-11-16	30109	1898	6.30376
2020-11-17	27634	3370	12.1951
2020-11-18	34630	4346	12.5498
2020-11-19	37810	4764	12.5998
2020-11-20	41770	4850	11.6112
2020-11-21	24924	5140	20.6227
2020-11-22	20389	4292	21.0506
2020-11-23	9560	3026	31.6527
2020-11-24	43773	2438	5.56964
2020-11-25	41052	3850	9.37835
2020-11-26	42634	4988	11.6996
2020-11-27	43351	5020	11.5799
2020-11-28	22307	5334	23.9118
2020-11-29	11975	4092	34.1712
2020-11-30	41335	2850	6.89488
2020-12-01	44289	4028	9.09481
2020-12-02	43236	4838	11.1897
2020-12-03	36823	5010	13.6056
2020-12-04	38145	4870	12.7671
2020-12-05	22313	4992	22.3726
2020-12-06	17612	4020	22.8253
2020-12-07	37737	3004	7.96036
2020-12-08	40060	4332	10.8138
2020-12-09	54557	5602	10.2682
2020-12-10	44612	5932	13.2969
2020-12-11	53834	5590	10.3838
2020-12-12	28203	6020	21.3452
2020-12-13	13144	4750	36.1382
2020-12-14	53758	3362	6.25395
2020-12-15	45817	4800	10.4765
2020-12-16	54303	5980	11.0123
2020-12-17	62439	6412	10.2692
2020-12-18	56421	5664	10.0388
2020-12-19	27049	6080	22.4777
2020-12-20	12282	4796	39.049
2020-12-21	55650	3582	6.43666
2020-12-22	31110	5348	17.1906
2020-12-23	72258	6540	9.0509
2020-12-24	63512	7594	11.9568
2020-12-25	60261	7868	13.0565
2020-12-26	32677	7404	22.6581
2020-12-27	11963	5884	49.185
2020-12-28	74383	4794	6.44502
2020-12-29	24850	7218	29.0463
2020-12-30	21069	7768	36.8693
2020-12-31	39575	9000	22.7416
*The daily number of PCR tests and confirmed cases in Japan were obtained from https://www.mhlw.go.jp/stf/covid-19/open-data_english.html.

### Sheet: Table S4
Table S4. PCR test positivity* (%) in 14 prefectures**, March-August 2021
	Hokkaido	Miyagi	Hyogo	Chiba	Saitama	Tochigi	Gifu	Tokyo	Kanagawa	Aichi	Osaka	Kyoto	Fukuoka	Okinawa
March	NA	NA	0.41806	0	0	0	0.108108	0	0.114679	0	0	0.253378	0.0226655	NA
April	0	0.100301	0.149701	0.0968992	0.053376	0.0612745	0.0860338	0.13039	0.0253036	0	0.346551	0.157522	0.0962464	0.165153
May	0.230814	0.0896459	0.205128	0.0369549	0.110497	0.0961538	0.0958773	0.122421	0.048528	0.286875	0.182946	0.177936	0.295826	0.116414
June	0.0211015	0.030567	0.0451807	0.031343	0.0458751	0.0466418	0.0354275	0.0628368	0.0367715	0.133855	0.0293729	0.0794281	0.0386772	0.0361821
July	0.0207383	0.0191095	0.0272851	0	0.0387109	0	0.0363636	0.0952381	0.100971	0.0356824	0.057809	0	0.0478755	0.00929627
August	0.214341	0.147874	0.129166	1.34133	0.285809	0.0762777	0.220103	0.283708	0.214541	0.11107	0.210666	0.16129	0.264712	0.127447
Total (March-August 2021)	0.0857082	0.0635694	0.0925599	0.239585	0.100241	0.0367343	0.078061	0.138286	0.0908907	0.123026	0.15586	0.107271	0.129996	0.0759162
*Data from https://corona.go.jp/monitoring/. % Positivity = (Number of likely positive cases/Number of PCR tests)*100
**The monitoring initiatives targeting asymptomatic individuals were run by Office for Novel Coronavirus Disease Control, Cabinet Secretariat, Government of Japan.
